# Integrative genetic and immune cell analysis of plasma proteins in healthy donors identifies novel associations involving primary immune deficiency genes

**DOI:** 10.1101/2021.03.26.21254301

**Authors:** Barthelemy Caron, Etienne Patin, Maxime Rotival, Bruno Charbit, Matthew L Albert, Lluis Quintana-Murci, Darragh Duffy, Antonio Rausell, Milieu Intérieur Consortium†

## Abstract

Blood plasma proteins play an important role in immune defense against pathogens, including cytokine signaling, the complement system and the acute-phase response. Recent large-scale studies have reported genetic (*i*.*e*. quantitative trait loci, pQTLs) and non-genetic factors, such as age and sex, as major determinants to inter-individual variability in immune response variation. However, the contribution of blood cell composition to plasma protein heterogeneity has not been fully characterized and may act as a confounding factor in association studies. Here, we evaluated plasma protein levels from 400 unrelated healthy individuals of western European ancestry, who were stratified by sex and two decades of life (20-29 and 60-69 years), from the Milieu Intérieur cohort. We quantified 297 proteins by Luminex in a clinically certified laboratory and their levels of variation were analysed together with 5.2M single-nucleotide polymorphisms. With respect to non-genetic variables, we included more than 700 lifestyle and biochemical factors, as well as counts of seven circulating immune cell populations measured by hemogram and standardized flow cytometry. Collectively, we found 152 significant associations involving 49 proteins and 20 non-genetic variables. Consistent with previous studies, age and sex showed a global, pervasive impact on plasma protein heterogeneity, while body mass index and other health status variables were among the non-genetic factors with the highest number of associations. After controlling for these covariates, we identified 100 and 12 pQTLs acting in *cis* and *trans*, respectively, collectively associated with 87 plasma proteins and including 30 novel genetic associations. Genetic factors explained the largest fraction of the variability of plasma protein levels, as compared to non-genetic factors. In addition, blood cell fractions, including leukocytes, lymphocytes and three types of polymorphonuclear cells, had a larger contribution to inter-individual variability than age and sex, and appeared as confounders of specific genetic associations. Finally, we identified new genetic associations with plasma protein levels of eight monogenic Mendelian disease genes including three primary immunodeficiency genes (Ficolin-3, Interleukine-2 Receptor alpha and FAS). Our study identified novel genetic and non-genetic factors associated to plasma protein levels which may inform health status and disease management.
