## Supplementary Table 1 for "Integrative genetic and immune cell analysis of plasma proteins in healthy donors identifies novel associations involving primary immune deficiency genes"

### Sheet: Legends
	Supplementary Table 1: Description of the significant protein-environmental variable pairs and variable contribution the variability of the protein expression levels
Protein	Protein name
UniProt ID	Protein UniProt ID
Gene symbol	Corresponding gene symbol
Ensembl Gene ID	Corresponding gene Ensembl ID
Age	Contribution of age in the corresponding protein variability as measured by the CAR score
Sex	Contribution of sex in the corresponding protein variability as measured by the CAR score
Cell fractions	Summed contribution of cell fractions in the corresponding protein variability as measured by the CAR score

### Sheet: SupTable1
Protein	UniProt ID	Gene symbol	Ensembl Gene ID	Age	Sex	Cell fractions
A1Micro	P02760	AMBP	ENSG00000106927	0.06438	0.04259	0.02295
A2Macro	P01023	A2M	ENSG00000175899	0.00141	0.09028	0.03794
AAT	P01009	SERPINA1	ENSG00000197249	0.02238	0.03007	0.03207
AB_40	P05067	APP	ENSG00000142192	0.06404	0.00257	0.01671
ACE	P12821	ACE	ENSG00000159640	0.00513	0.01246	0.02318
Adiponectin	Q15848	ADIPOQ	ENSG00000181092	0.06582	0.12315	0.01505
ADM	P35318	ADM	ENSG00000148926	0.06891	0.02856	0.00962
AGP_1	P02763	ORM1	ENSG00000229314	0.00593	0.00029	0.04727
Aldose_Reductase	P15121	AKR1B1	ENSG00000085662	0.01381	0.00522	0.10793
ALP	P03973	SLPI	ENSG00000124107	0.00026	0.01949	0.03465
ANG_1	Q15389	ANGPT1	ENSG00000154188	0.01104	0.02593	0.07091
ANG_2	O15123	ANGPT2	ENSG00000091879	0.00666	0.0255	0.02886
Angiogenin	P03950	ANG	ENSG00000214274	0.00533	0.05155	0.0504
ANGPTL4	Q9BY76	ANGPTL4	ENSG00000167772	0.00377	0.01018	0.03075
Apo_A_I	P02647	APOA1	ENSG00000118137	0.01157	0.03583	0.0088
Apo_A_II	P02652	APOA2	ENSG00000158874	0.00525	0.00048	0.03637
Apo_B	P04114	APOB	ENSG00000084674	0.02446	0.00319	0.00337
Apo_C_I	P02654	APOC1	ENSG00000130208	0.02512	0.0064	0.02504
Apo_C_III	P02656	APOC3	ENSG00000110245	0.02969	0.00951	0.01529
Apo_D	P05090	APOD	ENSG00000189058	0.02534	0.14687	0.01764
Apo_E	P02649	APOE	ENSG00000130203	0.0428	0.00014	0.02232
Apo_H	P02749	APOH	ENSG00000091583	0.01792	0.00583	0.02287
APRIL	O75888	TNFSF13	ENSG00000161955	0.23532	0.00242	0.02103
AT_III	P01008	SERPINC1	ENSG00000117601	0.00214	0.0138	0.03277
AXL	P30530	AXL	ENSG00000167601	0.00032	0.02026	0.06422
B2M	P61769	B2M	ENSG00000166710	0.06841	0.00606	0.02661
BAFF	Q9Y275	TNFSF13B	ENSG00000102524	0.00133	0.0291	0.01104
BDNF	P23560	BDNF	ENSG00000176697	0.0001	0.0032	0.10759
C_Peptide	P01308	INS	ENSG00000254647	0.00069	0.01398	0.04174
C3	P01024	C3	ENSG00000125730	0.0001	0.0048	0.05285
CA_15_3	P15941	MUC1	ENSG00000185499	0.01443	0.00026	0.00426
Cathepsin_D	P07339	CTSD	ENSG00000117984	0.04762	0.05338	0.03253
CD163	Q86VB7	CD163	ENSG00000177575	0.02429	0.00394	0.01369
CD27	P26842	CD27	ENSG00000139193	0.03532	0.00184	0.01926
CD40	P25942	CD40	ENSG00000101017	0.00358	0.00063	0.16248
CD40_L	P29965	CD40LG	ENSG00000102245	0.00226	0.00489	0.06546
CD5L	O43866	CD5L	ENSG00000073754	0.0359	0.00419	0.01048
CEA	P06731	CEACAM5	ENSG00000105388	0.05262	0.02189	0.0234
CEACAM1	P13688	CEACAM1	ENSG00000079385	0.01539	0.00135	0.00759
CEACAM6	P40199	CEACAM6	ENSG00000086548	0	0.00288	0.10014
Ceruloplasmin	P00450	CP	ENSG00000047457	0.00291	0.04944	0.03378
CFH	P08603	CFH	ENSG00000000971	0.02125	0.00397	0.04127
CFHR1	Q03591	CFHR1	ENSG00000244414	0.02969	0.00053	0.012
cFib	P02751	FN1	ENSG00000115414	0.04145	0.00682	0.00745
CgA	P10645	CHGA	ENSG00000100604	0.0383	3e-05	0.00691
Ckine	O00585	CCL21	ENSG00000137077	0.00374	0.00582	0.01179
CLU	P10909	CLU	ENSG00000120885	0.07615	0.00756	0.03002
Collagen_IV	P02462 (a1), P08572 (a2), Q01955 (a3), P53420 (a4), P29400 (a5), Q14031 (a6)	COL4A1, COL4A2, COL4A3, COL4A4, COL4A5, COL4A6		0.02537	0.0051	0.01357
CRP	P02741	CRP	ENSG00000132693	0.00781	0.01257	0.03085
CTSB	P07858	CTSB	ENSG00000164733	0.05463	0.00221	0.02024
Cystatin_A	P01040	CSTA	ENSG00000121552	3e-05	0.01247	0.04798
Cystatin_B	P04080	CSTB	ENSG00000160213	0.00404	0.01169	0.09467
Cystatin_C	P01034	CST3	ENSG00000101439	0.06275	0.0272	0.02564
DBH	P09172	DBH	ENSG00000123454	3e-05	0.00033	0.03686
Decorin	P07585	DCN	ENSG00000011465	0.01445	0.00274	0.01534
DJ_1	Q99497	PARK7	ENSG00000116288	0.00184	0.00864	0.02129
DKK_1	O94907	DKK1	ENSG00000107984	0.00421	0.0011	0.0634
DPPIV	P27487	DPP4	ENSG00000197635	0.00225	0.00047	0.03945
E_Cad	P12830	CDH1	ENSG00000039068	0.01513	0.02146	0.03545
E_Selectin	P16581	SELE	ENSG00000007908	0.00256	0.01361	0.02674
EGF	P01133	EGF	ENSG00000138798	0.04471	0.0034	0.15745
EGFR	P00533	EGFR	ENSG00000146648	0.00431	0.00022	0.02078
EN_RAGE	P80511	S100A12	ENSG00000163221	0.0002	0.00461	0.04017
ENA_78	P42830	CXCL5	ENSG00000163735	0.00115	0.00264	0.1017
Endoglin	P17813	ENG	ENSG00000106991	0.05838	0.00209	0.00931
Endostatin	P39060	COL18A1	ENSG00000182871	0.00764	0.03476	0.00564
Eotaxin_1	P51671	CCL11	ENSG00000172156	0.0494	0.05239	0.05182
Eotaxin_2	O00175	CCL24	ENSG00000106178	0.02113	0.01043	0.00898
ErbB3	P21860	ERBB3	ENSG00000065361	0.00125	0.00175	0.0672
FABP_adipocyte	P15090	FABP4	ENSG00000170323	0.03774	0.10013	0.03128
Factor_VII	P08709	F7	ENSG00000057593	0.00615	0.00944	0.02805
FAS	P25445	FAS	ENSG00000026103	0.07274	0.01249	0.00064
Fetuin_A	P02765	AHSG	ENSG00000145192	0.00996	0.00062	0.03219
FGF_21	Q9NSA1	FGF21	ENSG00000105550	0.03823	0.01723	0.02258
FGF_23	Q9GZV9	FGF23	ENSG00000118972	2e-05	0.00087	0.01609
Fib_1C	P23142	FBLN1	ENSG00000077942	0.1254	0.01879	0.01413
Fibrinogen	P02671, P02675, P02679	FGA, FGB, FGG		0.1095	0.01392	0.0616
Ficolin_3	O75636	FCN3	ENSG00000142748	0.0013	0.05061	0.03422
FRTN	P02794, P02792	FTH1, FTL		0.07829	0.12495	0.01309
FSH	P01225, P01215	FSHB, CGA		0.22917	0.36242	0.02904
G6PI	P06744	GPI	ENSG00000105220	0.02974	0.0192	0.14888
Galectin_3	P17931	LGALS3	ENSG00000131981	0.00347	0.00275	0.00938
GDF_15	Q99988	GDF15	ENSG00000130513	0.30242	0.00109	0.00821
Gelsolin	P06396	GSN	ENSG00000148180	0.01731	0.01729	0.01256
GIP	P09681	GIP	ENSG00000159224	0.0015	0.00389	0.01323
GRO_alpha	P09341	CXCL1	ENSG00000163739	0.02944	2e-05	0.13202
Haptoglobin	P00738	HP	ENSG00000257017	0.02502	0.01308	0.04685
HCC_4	O15467	CCL16	ENSG00000161573	0.02541	0.03708	0.00631
HE4	Q14508	WFDC2	ENSG00000101443	0.10204	0.00165	0.02265
Hemopexin	P02790	HPX	ENSG00000110169	0.03706	0.02148	0.07615
Hepsin	P05981	HPN	ENSG00000105707	0.00606	0.00744	0.05921
HER_2	P04626	ERBB2	ENSG00000141736	0.01547	0.09214	0.01285
HGF	P14210	HGF	ENSG00000019991	0.01482	0.00061	0.08743
HGF_receptor	P08581	MET	ENSG00000105976	0.00387	0.00842	0.01451
HSP_70	P0DMV8	HSPA1A	ENSG00000204389	0.00358	0.0285	0.05313
ICAM_1	P05362	ICAM1	ENSG00000090339	0.00205	0.00307	0.01645
IgA	P01876, P01877	IGHA1, IGHA2		0.0127	0.00239	0.02919
IGFBP_1	P08833	IGFBP1	ENSG00000146678	0.02771	0.01886	0.0432
IGFBP_2	P18065	IGFBP2	ENSG00000115457	0.15583	0.01714	0.02546
IGFBP_3	P17936	IGFBP3	ENSG00000146674	0.01903	0	0.01653
IGFBP_7	Q16270	IGFBP7	ENSG00000163453	0.02151	0.00983	0.02382
IGFBP4	P22692	IGFBP4	ENSG00000141753	0.06419	0.0117	0.01563
IGFBP6	P24592	IGFBP6	ENSG00000167779	0.00443	0.07857	0.01173
IgM	P01871	IGHM	ENSG00000211899	0.00014	0.02066	0.01644
IL_1_beta	P01584	IL1B	ENSG00000125538	0.00086	0.00498	0.02267
IL_12p40	P29460	IL12B	ENSG00000113302	0.00012	0.00651	0.01019
IL_15	P40933	IL15	ENSG00000164136	0.00223	0.0096	0.02004
IL_16	Q14005	IL16	ENSG00000172349	0.02877	0.0426	0.1075
IL_18	Q14116	IL18	ENSG00000150782	0	0.02651	0.00853
IL_18bp	O95998	IL18BP	ENSG00000137496	0.02545	0.00952	0.02316
IL_1ra	P18510	IL1RN	ENSG00000136689	4e-05	0.00685	0.01495
IL_1RI	P14778	IL1R1	ENSG00000115594	0.00357	0.00254	0.03076
IL_1RII	P27930	IL1R2	ENSG00000115590	0.00364	0.01398	0.00488
IL_2_receptor_alpha	P01589	IL2RA	ENSG00000134460	0.00528	0.00523	0.01363
IL_23	Q9NPF7	IL23A	ENSG00000110944	0.01047	0.00445	0.0232
IL_6r	P08887	IL6R	ENSG00000160712	0	0.02167	0.00619
IL_6R_beta	P40189	IL6ST	ENSG00000134352	0.03688	0.04753	0.0134
IL_8	P10145	CXCL8	ENSG00000169429	0.00019	0.0023	0.02051
IP_10	P02778	CXCL10	ENSG00000169245	0.02815	0.00258	0.05931
ITAC	O14625	CXCL11	ENSG00000169248	3e-05	0.0152	0.02264
Kallikrein_5	Q9Y337	KLK5	ENSG00000167754	0.04009	0.00258	0.01734
KLK_7	P49862	KLK7	ENSG00000169035	0.16127	0.00177	0.04839
LAP_TGF_b1	P01137	TGFB1	ENSG00000105329	0.00785	0.0109	0.05272
LCN1	P31025	LCN1	ENSG00000160349	0.00637	0.04225	0.05974
Leptin	P41159	LEP	ENSG00000174697	0.00133	0.42788	0.06776
Leptin_R	P48357	LEPR	ENSG00000116678	0.09331	0.01375	0.05228
LGL	Q04760	GLO1	ENSG00000124767	0.00444	0.02793	0.04011
LH	P01229, P01215	LHB, CGA		0.14103	0.32084	0.03256
Lp_a	P08519	LPA	ENSG00000198670	0.00783	0.01049	0.01054
LRG1	P02750	LRG1	ENSG00000171236	0.05683	0.04857	0.03424
LTF	P02788	LTF	ENSG00000012223	0.00026	0.00223	0.05105
MCP_1	P13500	CCL2	ENSG00000108691	0.03971	0.03486	0.01763
MCP_2	P80075	CCL8	ENSG00000108700	0.02249	0.00924	0.01437
MCP_4	Q99616	CCL13	ENSG00000181374	0.07154	0.02	0.02333
MDC	O00626	CCL22	ENSG00000102962	0.02532	0.005	0.02602
MIF	P14174	MIF	ENSG00000240972	0.00095	0.01798	0.09847
MIG	Q07325	CXCL9	ENSG00000138755	0.10703	0.0002	0.02213
MIP_1_beta	P13236	CCL4	ENSG00000129277	0.00889	0.00797	0.02496
MIP_3_beta	Q99731	CCL19	ENSG00000172724	1e-05	0.00348	0.03096
MMP_1	P03956	MMP1	ENSG00000196611	0.01351	0.00821	0.04786
MMP_10	P09238	MMP10	ENSG00000166670	0.01198	0.00033	0.04869
MMP_2	P08253	MMP2	ENSG00000087245	0.03126	0.01608	0.02898
MMP_3	P08254	MMP3	ENSG00000149968	0.00048	0.39006	0.05037
MMP_7	P09237	MMP7	ENSG00000137673	0.08795	0.01516	0.04963
MMP_9_total	P14780	MMP9	ENSG00000100985	0.00336	0.00245	0.08497
MPIF_1	P55773	CCL23	ENSG00000167236	0.00048	0.00432	0.01169
MPO	P05164	MPO	ENSG00000005381	0.00591	3e-05	0.03508
MSLN	Q13421	MSLN	ENSG00000102854	0.00824	0.0026	0.00738
MSP	P26927	MST1	ENSG00000173531	0.00596	0.01636	0.01893
Myoglobin	P02144	MB	ENSG00000198125	0.03279	0.11118	0.02642
NAP_2	P02775	PPBP	ENSG00000163736	0.01231	0.02516	0.19253
Neuropilin_1	O14786	NRP1	ENSG00000099250	0.00896	0.00873	0.01865
NGAL	P80188	LCN2	ENSG00000148346	1e-05	0.00958	0.06688
NSE	P09104	ENO2	ENSG00000111674	0.00817	0.03608	0.09246
NT_proBNP	P16860	NPPB	ENSG00000120937	0.09602	0.07417	0.01462
Omentin	Q8WWA0	ITLN1	ENSG00000179914	0.10207	0.00831	0.01973
OPG	O00300	TNFRSF11B	ENSG00000164761	0.01511	0.00564	0.03246
Osteocalcin	P02818	BGLAP	ENSG00000242252	1e-05	0.0128	0.07094
Osteopontin	P10451	SPP1	ENSG00000118785	0.00228	0.00535	0.03462
P_Selectin	P16109	SELP	ENSG00000174175	0.00041	0.07212	0.11663
PAI_1	P05121	SERPINE1	ENSG00000106366	0.00198	0.03314	0.10906
PARC	P55774	CCL18	ENSG00000006074	0.14981	0.04272	0.01863
PDGF_BB	P01127	PDGFB	ENSG00000100311	0.03451	0.04095	0.1655
PECAM_1	P16284	PECAM1	ENSG00000261371	0.03697	0.00224	0.01423
PEDF	P36955	SERPINF1	ENSG00000132386	0.00098	0.05252	0.01552
Periostin	Q15063	POSTN	ENSG00000133110	0.02605	0.01592	0.02158
PGI	P20142	PGC	ENSG00000096088	0.04515	0.0523	0.00731
PON_1	P27169	PON1	ENSG00000005421	0.00518	0.00315	0.01029
PPP	P01298	PPY	ENSG00000108849	0.192	0.01283	0.01495
PRL	P01236	PRL	ENSG00000172179	0.04997	0.07354	0.01255
Progranulin	P28799	GRN	ENSG00000030582	0.00015	0.00116	0.01734
Prostasin	Q16651	PRSS8	ENSG00000052344	0.00511	0.07233	0.04852
Prx_IV	Q13162	PRDX4	ENSG00000123131	0.00017	0.00237	0.09251
PSAT	Q9Y617	PSAT1	ENSG00000135069	0.00428	0.0005	0.00621
PSP94	P08118	MSMB	ENSG00000138294	0.01239	0.15902	0.00782
PTX3	P26022	PTX3	ENSG00000163661	0.00772	0.00847	0.03205
RAGE	Q15109	AGER	ENSG00000204305	0.06582	0.03239	0.0234
RANTES	P13501	CCL5	ENSG00000161570	0.02493	0.02961	0.14579
RBP_4	P02753	RBP4	ENSG00000138207	0.00793	0.0595	0.02322
Resistin	Q9HD89	RETN	ENSG00000104918	0.00297	0.00227	0.04105
S100_A6	P06703	S100A6	ENSG00000197956	0.04595	0.04469	0.05868
SAA	P0DJI8	SAA1	ENSG00000173432	0.0098	0.03383	0.0132
SAP	P02743	APCS	ENSG00000132703	0.00604	0.09602	0.01838
SCF	P21583	KITLG	ENSG00000049130	0.024	0.00891	0.00935
SCFR	P10721	KIT	ENSG00000157404	0.08291	0.00333	0.01484
Sclerostin	Q9BQB4	SOST	ENSG00000167941	0.23234	0.03583	0.01636
SDF_1	P48061	CXCL12	ENSG00000107562	0.00917	6e-05	0.02175
SHBG	P04278	SHBG	ENSG00000129214	0.01399	0.14782	0.02203
SOD_1	P00441	SOD1	ENSG00000142168	0.02354	0.00216	0.03268
Sortilin	Q99523	SORT1	ENSG00000134243	0.00771	0.00512	0.07942
SP_D	P35247	SFTPD	ENSG00000133661	0.00862	0.00355	0.00554
SPARC	P09486	SPARC	ENSG00000113140	0.00392	0.02959	0.09685
ST2	Q01638	IL1RL1	ENSG00000115602	0.00528	0.1256	0.02883
TAFI	Q96IY4	CPB2	ENSG00000080618	0.03571	0.00978	0.02664
TARC	Q92583	CCL17	ENSG00000102970	0.00038	0.03502	0.05003
TATI	P00995	SPINK1	ENSG00000164266	0.01289	0.00516	0.01088
TBG	P05543	SERPINA7	ENSG00000123561	0.00127	0.04872	0.03954
TECK	O15444	CCL25	ENSG00000131142	0.00149	0.00321	0.00703
Tetranectin	P05452	CLEC3B	ENSG00000163815	0.00116	0.00165	0.01153
TFF3	Q07654	TFF3	ENSG00000160180	6e-05	0.02231	0.0158
TFR1	P02786	TFRC	ENSG00000072274	0.00042	0.00048	0.00581
THP	P07911	UMOD	ENSG00000169344	0	0.08688	0.02212
Thrombospondin_1	P07996	THBS1	ENSG00000137801	2e-05	0.00999	0.14458
TIE_2	Q02763	TEK	ENSG00000120156	0.00372	0.00039	0.02561
TIMP_1	P01033	TIMP1	ENSG00000102265	0.0164	0.07318	0.0984
TIMP_2	P16035	TIMP2	ENSG00000035862	0.04864	0.00015	0.00892
TIMP_3	P35625	TIMP3	ENSG00000100234	0.00395	1e-05	0.02362
TM	P07204	THBD	ENSG00000178726	0.02078	0.08984	0.03707
TN_C	P24821	TNC	ENSG00000041982	0.0007	0.00162	0.01203
TN_X	P22105	TNXB	ENSG00000168477	0.00288	0.01285	0.01058
TNF_RI	P19438	TNFRSF1A	ENSG00000067182	0.00763	0.00408	0.02528
TNFR2	P20333	TNFRSF1B	ENSG00000028137	0.02095	0.0202	0.01061
tPA	P00750	PLAT	ENSG00000104368	0.0408	0.01651	0.00913
TRAIL_R3	O14798	TNFRSF10C	ENSG00000173535	0	0.00054	0.05806
TSH	P01215, P01222	CGA, TSHB		0.00738	0.00991	0.0287
TTR	P02766	TTR	ENSG00000118271	0.01094	0.0637	0.03412
Tweak	O43508	TNFSF12	ENSG00000239697	0	0.00749	0.01193
uPA	P00749	PLAU	ENSG00000122861	0.03103	0.00034	0.02132
uPAR	Q03405	PLAUR	ENSG00000011422	0.02358	0.02445	0.04029
Vaspin	Q8IW75	SERPINA12	ENSG00000165953	0	0.0599	0.0185
VCAM_1	P19320	VCAM1	ENSG00000162692	0.01192	0.01973	0.06623
VDBP	P02774	GC	ENSG00000145321	0.0004	0.00662	0.01398
VEGF	P15692	VEGFA	ENSG00000112715	0.02236	0.00217	0.0337
VEGFR_2	P35968	KDR	ENSG00000128052	0.01685	0.00076	0.02825
VEGFR_3	P35916	FLT4	ENSG00000037280	0.00132	0.00119	0.01683
Visfatin	P43490	NAMPT	ENSG00000105835	0.00682	0.013	0.04441
VKDPS	P07225	PROS1	ENSG00000184500	0.03704	0.05091	0.02446
vWF	P04275	VWF	ENSG00000110799	0.06228	3e-05	0.01117
YKL_40	P36222	CHI3L1	ENSG00000133048	0.1123	0.02396	0.01217
