## Supplementary Table 2 for "Integrative genetic and immune cell analysis of plasma proteins in healthy donors identifies novel associations involving primary immune deficiency genes"

### Sheet: Legends
	Supplementary Table 2: Description of the significant protein-environmental variable pairs and variable contribution the variability of the protein expression levels
Protein	Protein name
UniProt ID	Protein UniProt ID
Gene symbol	Corresponding gene symbol
Ensembl Gene ID	Corresponding gene Ensembl ID
Variable	Variable name
Linear regression p-value	Untransformed linear regression p-value
CAR score	Contribution in the variability of the corresponding protein level of the associated variable

### Sheet: SupTable2
Protein	UniProt ID	Gene symbol	Ensembl Gene ID	Variable	Linear regression p-value	CAR Score
Adiponectin	Q15848	ADIPOQ	ENSG00000181092	Abdominal Circumference	3e-10	0.02613
Adiponectin	Q15848	ADIPOQ	ENSG00000181092	BMI	2.03e-08	0.01417
Adiponectin	Q15848	ADIPOQ	ENSG00000181092	HDL	6.35e-14	0.14083
Adiponectin	Q15848	ADIPOQ	ENSG00000181092	Metaboscore	4.17e-10	0.00369
Adiponectin	Q15848	ADIPOQ	ENSG00000181092	Triglycerides	4.64e-10	0.0424
Adiponectin	Q15848	ADIPOQ	ENSG00000181092	Urate	8.27e-07	0.05933
ADM	P35318	ADM	ENSG00000148926	BMI	2.33e-08	0.02877
ADM	P35318	ADM	ENSG00000148926	Urate	4.01e-07	0.0205
ADM	P35318	ADM	ENSG00000148926	Weight	1.49e-08	0.01414
AGP_1	P02763	ORM1	ENSG00000229314	C-reactive protein	1.1e-07	0.05788
ALP	P03973	SLPI	ENSG00000124107	Urate	6.8e-07	0.08589
Apo_A_I	P02647	APOA1	ENSG00000118137	HDL	5.21e-39	0.43269
Apo_B	P04114	APOB	ENSG00000084674	Cholesterol	3.08e-20	0.12296
Apo_B	P04114	APOB	ENSG00000084674	HDL	3.57e-07	0.0551
Apo_B	P04114	APOB	ENSG00000084674	LDL	1.83e-32	0.18768
Apo_B	P04114	APOB	ENSG00000084674	Triglycerides	3.02e-13	0.07034
Apo_C_I	P02654	APOC1	ENSG00000130208	Cholesterol	7.67e-11	0.10908
Apo_C_I	P02654	APOC1	ENSG00000130208	HDL	5.76e-12	0.15555
Apo_C_III	P02656	APOC3	ENSG00000110245	Cholesterol	4.1e-10	0.09768
Apo_C_III	P02656	APOC3	ENSG00000110245	Triglycerides	3.22e-13	0.11155
Apo_D	P05090	APOD	ENSG00000189058	Abdominal Circumference	2.37e-07	0.0227
Apo_D	P05090	APOD	ENSG00000189058	HDL	3.98e-09	0.05027
Apo_D	P05090	APOD	ENSG00000189058	Weight	2.1e-07	0.01404
Apo_E	P02649	APOE	ENSG00000130203	Cholesterol	2.32e-13	0.06836
Apo_E	P02649	APOE	ENSG00000130203	LDL	2.03e-10	0.0478
Apo_E	P02649	APOE	ENSG00000130203	Triglycerides	4.53e-08	0.09228
C_Peptide	P01308	INS	ENSG00000254647	Abdominal Circumference	8.1e-21	0.05382
C_Peptide	P01308	INS	ENSG00000254647	Alanine aminotransferase	1.26e-07	0.0222
C_Peptide	P01308	INS	ENSG00000254647	BMI	4.3e-19	0.04054
C_Peptide	P01308	INS	ENSG00000254647	Fasting glycemia	8.09e-09	0.06469
C_Peptide	P01308	INS	ENSG00000254647	HDL	1.22e-09	0.01929
C_Peptide	P01308	INS	ENSG00000254647	Metaboscore	1.75e-16	0.04713
C_Peptide	P01308	INS	ENSG00000254647	Triglycerides	1.46e-13	0.04962
C_Peptide	P01308	INS	ENSG00000254647	Urate	3.54e-10	0.0135
C_Peptide	P01308	INS	ENSG00000254647	Weight	3.24e-15	0.01009
C3	P01024	C3	ENSG00000125730	BMI	1.23e-07	0.06277
C3	P01024	C3	ENSG00000125730	Triglycerides	1.15e-08	0.0568
Cathepsin_D	P07339	CTSD	ENSG00000117984	Alanine aminotransferase	4.38e-08	0.09498
Ceruloplasmin	P00450	CP	ENSG00000047457	C-reactive protein	7.99e-07	0.0556
CFH	P08603	CFH	ENSG00000000971	Abdominal Circumference	3.4e-10	0.02222
CFH	P08603	CFH	ENSG00000000971	BMI	5e-11	0.03517
CFH	P08603	CFH	ENSG00000000971	C-reactive protein	1.83e-07	0.03924
CFH	P08603	CFH	ENSG00000000971	Metaboscore	1.4e-08	0.01441
CFH	P08603	CFH	ENSG00000000971	Triglycerides	1.68e-09	0.02814
CFH	P08603	CFH	ENSG00000000971	Weight	6.32e-08	0.0078
CgA	P10645	CHGA	ENSG00000100604	Creatinin	5.61e-09	0.01256
CgA	P10645	CHGA	ENSG00000100604	Glomerular filtration rate	3.08e-09	0.0595
CRP	P02741	CRP	ENSG00000132693	Abdominal Circumference	3.68e-10	0.05848
CRP	P02741	CRP	ENSG00000132693	BMI	6.14e-09	0.05571
CRP	P02741	CRP	ENSG00000132693	Weight	6.37e-07	0.00512
Cystatin_C	P01034	CST3	ENSG00000101439	Creatinin	7.77e-13	0.08904
Cystatin_C	P01034	CST3	ENSG00000101439	Glomerular filtration rate	4.99e-11	0.04949
DPPIV	P27487	DPP4	ENSG00000197635	Aspartate Aminotransferase	7.15e-07	0.06962
Endoglin	P17813	ENG	ENSG00000106991	Abdominal Circumference	2.47e-12	0.055
Endoglin	P17813	ENG	ENSG00000106991	BMI	5.98e-10	0.04076
Endoglin	P17813	ENG	ENSG00000106991	HDL	8.36e-07	0.00028
Endoglin	P17813	ENG	ENSG00000106991	Metaboscore	1.06e-07	0.0234
Endoglin	P17813	ENG	ENSG00000106991	Triglycerides	2.09e-09	0.02735
Endoglin	P17813	ENG	ENSG00000106991	Weight	3.1e-07	0.0002
FABP_adipocyte	P15090	FABP4	ENSG00000170323	Abdominal Circumference	6.8e-20	0.0368
FABP_adipocyte	P15090	FABP4	ENSG00000170323	Alanine aminotransferase	1.4e-07	0.00791
FABP_adipocyte	P15090	FABP4	ENSG00000170323	BMI	1.36e-18	0.07422
FABP_adipocyte	P15090	FABP4	ENSG00000170323	Metaboscore	5.5e-11	0.02789
FABP_adipocyte	P15090	FABP4	ENSG00000170323	Triglycerides	2.44e-08	0.00569
FABP_adipocyte	P15090	FABP4	ENSG00000170323	Urate	2.8e-08	0.00067
FABP_adipocyte	P15090	FABP4	ENSG00000170323	Weight	1.37e-14	0.00119
FGF_21	Q9NSA1	FGF21	ENSG00000105550	Triglycerides	9.64e-08	0.05296
Ficolin_3	O75636	FCN3	ENSG00000142748	Metaboscore	2.23e-07	0.02127
Ficolin_3	O75636	FCN3	ENSG00000142748	Triglycerides	5.67e-10	0.0671
FSH	P01225, P01215	FSHB, CGA		Contraception	5.26e-20	0.02747
FSH	P01225, P01215	FSHB, CGA		Oral contraception	1.1e-09	0.00894
HE4	Q14508	WFDC2	ENSG00000101443	Smoking tobacco	1.67e-10	0.03701
HER_2	P04626	ERBB2	ENSG00000141736	Metaboscore	7.66e-08	0.05745
ICAM_1	P05362	ICAM1	ENSG00000090339	Alkaline phosphatases	1.04e-09	0.1042
IGFBP_1	P08833	IGFBP1	ENSG00000146678	Abdominal Circumference	9.78e-16	0.07093
IGFBP_1	P08833	IGFBP1	ENSG00000146678	BMI	1.27e-14	0.04694
IGFBP_1	P08833	IGFBP1	ENSG00000146678	Metaboscore	4.13e-11	0.0212
IGFBP_1	P08833	IGFBP1	ENSG00000146678	Weight	1.7e-12	0.05211
IGFBP_2	P18065	IGFBP2	ENSG00000115457	Abdominal Circumference	1.32e-18	0.04041
IGFBP_2	P18065	IGFBP2	ENSG00000115457	Alanine aminotransferase	1.31e-08	0.00685
IGFBP_2	P18065	IGFBP2	ENSG00000115457	BMI	5.76e-20	0.03179
IGFBP_2	P18065	IGFBP2	ENSG00000115457	Gamma glutamyl-transpeptidase	2.56e-07	0.00463
IGFBP_2	P18065	IGFBP2	ENSG00000115457	Metaboscore	5.29e-13	0.01279
IGFBP_2	P18065	IGFBP2	ENSG00000115457	Triglycerides	4.31e-10	0.02219
IGFBP_2	P18065	IGFBP2	ENSG00000115457	Weight	1.24e-15	0.01158
IGFBP4	P22692	IGFBP4	ENSG00000141753	Creatinin	1.59e-13	0.08332
IGFBP4	P22692	IGFBP4	ENSG00000141753	Glomerular filtration rate	1.51e-11	0.06414
IGFBP6	P24592	IGFBP6	ENSG00000167779	Creatinin	5.33e-25	0.14288
IGFBP6	P24592	IGFBP6	ENSG00000167779	Glomerular filtration rate	2.12e-23	0.03203
Leptin	P41159	LEP	ENSG00000174697	Abdominal Circumference	1.1e-47	0.05741
Leptin	P41159	LEP	ENSG00000174697	Alanine aminotransferase	3.6e-11	0.00022
Leptin	P41159	LEP	ENSG00000174697	BMI	3.38e-47	0.09887
Leptin	P41159	LEP	ENSG00000174697	Gamma glutamyl-transpeptidase	4.17e-07	0.00216
Leptin	P41159	LEP	ENSG00000174697	HDL	6.31e-09	0.00157
Leptin	P41159	LEP	ENSG00000174697	Metaboscore	7.57e-23	0.04759
Leptin	P41159	LEP	ENSG00000174697	Triglycerides	3.84e-15	0.00763
Leptin	P41159	LEP	ENSG00000174697	Urate	3.21e-11	0.0038
Leptin	P41159	LEP	ENSG00000174697	Weight	6.05e-36	1e-05
Leptin_R	P48357	LEPR	ENSG00000116678	Abdominal Circumference	1.06e-15	0.02094
Leptin_R	P48357	LEPR	ENSG00000116678	BMI	7.03e-12	0.00939
Leptin_R	P48357	LEPR	ENSG00000116678	HDL	8.12e-09	0.0619
Leptin_R	P48357	LEPR	ENSG00000116678	Metaboscore	1.91e-10	0.00888
Leptin_R	P48357	LEPR	ENSG00000116678	Weight	7.74e-12	0.02505
LH	P01229, P01215	LHB, CGA		Contraception	1.08e-08	0.01301
LH	P01229, P01215	LHB, CGA		Oral contraception	2.83e-07	0.01532
MSLN	Q13421	MSLN	ENSG00000102854	BMI	2.95e-07	0.07199
Myoglobin	P02144	MB	ENSG00000198125	Creatinin	1.7e-16	0.11821
Myoglobin	P02144	MB	ENSG00000198125	Glomerular filtration rate	1.19e-16	0.05177
Osteocalcin	P02818	BGLAP	ENSG00000242252	Alkaline phosphatases	5.11e-07	0.0872
Osteopontin	P10451	SPP1	ENSG00000118785	Alkaline phosphatases	5.45e-08	0.07032
PAI_1	P05121	SERPINE1	ENSG00000106366	Urate	2.22e-07	0.07213
PEDF	P36955	SERPINF1	ENSG00000132386	Abdominal Circumference	7.14e-08	0.02133
PEDF	P36955	SERPINF1	ENSG00000132386	BMI	1.22e-10	0.03076
PEDF	P36955	SERPINF1	ENSG00000132386	Metaboscore	9.18e-10	0.02353
PEDF	P36955	SERPINF1	ENSG00000132386	Triglycerides	8.79e-09	0.05435
PEDF	P36955	SERPINF1	ENSG00000132386	Urate	4.52e-07	0.05896
PEDF	P36955	SERPINF1	ENSG00000132386	Weight	5.08e-08	0.03368
Prostasin	Q16651	PRSS8	ENSG00000052344	Abdominal Circumference	2.64e-07	0.0266
Prostasin	Q16651	PRSS8	ENSG00000052344	HDL	3.36e-07	0.03254
Prostasin	Q16651	PRSS8	ENSG00000052344	Metaboscore	1.83e-07	0.01821
Prostasin	Q16651	PRSS8	ENSG00000052344	Triglycerides	1.91e-08	0.06482
PSAT	Q9Y617	PSAT1	ENSG00000135069	Abdominal Circumference	2.83e-11	0.02521
PSAT	Q9Y617	PSAT1	ENSG00000135069	Alanine aminotransferase	5.23e-33	0.17569
PSAT	Q9Y617	PSAT1	ENSG00000135069	Aspartate Aminotransferase	1.01e-11	0.04276
PSAT	Q9Y617	PSAT1	ENSG00000135069	BMI	2.68e-09	0.0149
PSAT	Q9Y617	PSAT1	ENSG00000135069	Gamma glutamyl-transpeptidase	5.32e-13	0.06507
PSAT	Q9Y617	PSAT1	ENSG00000135069	Metaboscore	2.38e-07	0.01635
PSAT	Q9Y617	PSAT1	ENSG00000135069	Triglycerides	3.14e-10	0.06149
PSAT	Q9Y617	PSAT1	ENSG00000135069	Urate	7.64e-08	0.02853
PSAT	Q9Y617	PSAT1	ENSG00000135069	Weight	4.23e-07	0.00665
RBP_4	P02753	RBP4	ENSG00000138207	Triglycerides	5.28e-07	0.06868
SAP	P02743	APCS	ENSG00000132703	Abdominal Circumference	1.84e-08	0.05374
SAP	P02743	APCS	ENSG00000132703	BMI	4.9e-09	0.04043
SAP	P02743	APCS	ENSG00000132703	C-reactive protein	9.06e-10	0.04126
SAP	P02743	APCS	ENSG00000132703	LDL	3.57e-07	0.04484
SAP	P02743	APCS	ENSG00000132703	Metaboscore	3.97e-07	0.0013
SAP	P02743	APCS	ENSG00000132703	Triglycerides	1.48e-11	0.05156
SHBG	P04278	SHBG	ENSG00000129214	Abdominal Circumference	3.1e-11	0.04557
SHBG	P04278	SHBG	ENSG00000129214	Alkaline phosphatases	2.79e-08	0.05623
SHBG	P04278	SHBG	ENSG00000129214	BMI	9.26e-08	0.01226
SHBG	P04278	SHBG	ENSG00000129214	HDL	7.82e-07	0.06622
SHBG	P04278	SHBG	ENSG00000129214	Metaboscore	4.02e-07	0
SHBG	P04278	SHBG	ENSG00000129214	Triglycerides	5.04e-08	0.01055
TAFI	Q96IY4	CPB2	ENSG00000080618	Cholesterol	2.16e-07	0.05853
TFF3	Q07654	TFF3	ENSG00000160180	Oral contraception	2.43e-21	0.31634
tPA	P00750	PLAT	ENSG00000104368	Abdominal Circumference	8.31e-11	0.05201
tPA	P00750	PLAT	ENSG00000104368	BMI	2.05e-09	0.02422
tPA	P00750	PLAT	ENSG00000104368	Metaboscore	1.34e-08	0.03572
tPA	P00750	PLAT	ENSG00000104368	Triglycerides	2.66e-09	0.04764
tPA	P00750	PLAT	ENSG00000104368	Urate	1.89e-08	0.05694
tPA	P00750	PLAT	ENSG00000104368	Weight	8.01e-07	0.00999
Vaspin	Q8IW75	SERPINA12	ENSG00000165953	Oral contraception	8.71e-09	0.04765
