## Supplementary Table 3 for "Integrative genetic and immune cell analysis of plasma proteins in healthy donors identifies novel associations involving primary immune deficiency genes"

### Sheet: Legends
	Supplementary Table 3: Annotations of cis and trans pQTLs
Protein	Protein name
UniProt ID	Protein UniProt ID
CHR	Chromosome carrying the associated SNP
BP	Genomic position of the associated SNP
RS	dbsnp ID
REF	Reference allele
ALT	Alternative allel
P	Untransformed genome wide regression p-value
FDR	FDR corrected p-value
Beta (log(unit))	SNP size effect, expressed in log(unit)
Beta (unit)	SNP size effect, expressed in unit
Round	Iterative analysis round number
Type	Type of SNP-protein association
Gene_symbol	Corresponding gene symbol
Gene_ID	Corresponding gene Ensembl ID
Gene_class	Type of encoded protein
Relative_importance	Contribution to the observed variability of the corresponding protein level of the associated SNP
Consequence	Predicted molecular impact of the SNP as annotated by VEP v97
MAF	Minor Allele Frequency of the locus
Replication	Name of the study(ies) previously reporting the protein as genetically-regulated
GWAS_rep_SNP	dbsnp ID of the GWAS SNP corresponding to the pQTL locus
GWAS_rep_PUBMED_ID	PUBMED ID of the study reporting the GWAS SNP corresponding to the pQTL locus
GWAS_rep_trait	Trait/Disease associated with the GWAS SNP corresponding to the pQTL locus
Immune Related	Gene has immune functions or is produced by immune cells
MMD gene	Gene is causal of monogenic Mendelian disease
PID gene	Gene is causal of primary immunodeficiency
Candidate gene symbol	Symbol of the closest gene from trans-pQTLs (500kb window)
Nearby trans-eQTL	The associated gene was previously associated with an eQTL located within 1Mb from the pQTL
Nearby trans-pQTL	The associated gene was previously associated with an pQTL located within 1Mb from the pQTL
STRING candidate	Symbol of genes located in a 500kb window around trans-pQTL loci with supporting evidence of interaction with the associated gene
Unit	Raw concentration unit of the protein.

### Sheet: SupTable3
Protein	UniProt ID	CHR	BP	RS	REF	ALT	P	FDR	Beta (log(unit))	Beta (unit)	Round	Type	Gene_symbol	Gene_ID	Gene_class	Relative_importance	Consequence	MAF	Replication	GWAS_rep_SNP	GWAS_rep_PUBMED_ID	GWAS_rep_trait	Immune Related	MMD gene	PID gene	Candidate gene symbols	Nearby trans-eQTL	Nearby trans-pQTL	STRING candidate	Unit
ACE	P12821	17	61570422	rs4353	A	G	2.1e-22	0	-0.217	-18.21	1	cis	ACE	ENSG00000159640	Enzyme	0.243	intron_variant	0.44	Deming 2016	rs4329	21886157	Metabolic traits	1	1	0					ng/mL
AGP_1	P02763	9	117091074	rs7040440	C	T	1.56e-07	0.000577	0.168	116.54	1	cis	ORM1	ENSG00000229314	Secreted	0.033	downstream_gene_variant	0.1		rs150611042	24357727	Thrombin generation potential phenotypes	1	0	0					ug/mL
Angiogenin	P03950	14	21145055	rs11629118	T	C	4.83e-11	0	0.149	62.95	1	cis	ANG	ENSG00000214274	Enzyme	0.101	upstream_gene_variant	0.23	Suhre 2017				1	1	0					ng/mL
Angiogenin	P03950	14	21159266	rs36071889	C	T	9.93e-06	0.0335	-0.057	-22.08	2	cis	ANG	ENSG00000214274	Enzyme	0.016	intron_variant	0.26	Suhre 2017				1	1	0					ng/mL
ANGPTL4	Q9BY76	19	8439702	rs2042900	C	T	1.7e-05	0.034	-0.12	-6.1	1	cis	ANGPTL4	ENSG00000167772	Secreted	0.043	downstream_gene_variant	0.49		rs2278236	28334899	HDL cholesterol levels	0	0	0					ng/mL
Apo_C_I	P02654	19	45418961	rs3826688	C	T	8.38e-08	0.000625	-0.075	-29.49	1	cis	APOC1	ENSG00000130208	Secreted	0.059	intron_variant	0.36		rs439401	20686565	Triglycerides	1	0	0					ng/mL
Apo_E	P02649	19	45411941	rs429358	T	C	4.29e-08	0.000217	-0.226	-12.53	1	cis	APOE	ENSG00000130203	Secreted	0.058	missense_variant	0.15	Sun 2018 - Suhre 2017 - Deming 2016	rs10414043	30361487	Cerebral amyloid deposition (PET imaging)	1	1	0					ug/mL
Apo_E	P02649	19	45416478	rs584007	G	A	1.11e-07	0.002	-0.141	-7.98	2	cis	APOE	ENSG00000130203	Secreted	0.04	downstream_gene_variant	0.36	Sun 2018 - Suhre 2017 - Deming 2016	rs439401	20686565	Triglycerides	1	1	0					ug/mL
Apo_H	P02749	17	64211558	rs8178858	G	A	1.22e-05	0.0253	-0.125	-28.78	1	cis	APOH	ENSG00000091583	Secreted	0.016	intron_variant	0.18	Deming 2016				1	0	0					ug/mL
CA_15_3	P15941	1	155157715	rs2070803	A	G	4e-41	0	-0.561	-1.48	1	cis	MUC1	ENSG00000185499	Secreted	0.439	downstream_gene_variant	0.42		rs1057941	30281874	Gastric cancer	1	1	0					U/mL
CA_15_3	P15941	1	155161794	rs147048677	C	T	1.85e-17	0	-0.521	-1.42	2	cis	MUC1	ENSG00000185499	Secreted	0.057	synonymous_variant	0.05					1	1	0					U/mL
Cathepsin_D	P07339	11	1751986	rs17834326	G	A	8.39e-06	0.0187	-0.123	-64.93	1	cis	CTSD	ENSG00000117984	Enzyme	0.034	downstream_gene_variant	0.1					1	1	0					ng/mL
CD40	P25942	20	44735854	rs6065926	G	A	1.81e-13	0	-0.151	-0.18	1	cis	CD40	ENSG00000101017	CD Molecule	0.1	upstream_gene_variant	0.28	Deming 2016	rs4239702	24390342	Rheumatoid arthritis	1	1	1					ng/mL
CD5L	O43866	1	157804648	rs2765501	G	A	1.46e-06	0.00407	0.12	320.94	1	cis	CD5L	ENSG00000073754	Secreted	0.057	intron_variant	0.38	Deming 2016				1	0	0					ng/mL
CEACAM1	P13688	19	42769693	rs851612	A	G	1.47e-05	0.0292	-0.199	-5.06	1	cis	CEACAM1	ENSG00000079385	CD Molecule	0.043	downstream_gene_variant	0.05		rs113028115	30595370	White blood cell count	1	0	0					ng/mL
CEACAM6	P40199	17	12860639	rs2322712	G	A	3e-10	0.04	-0.214	-14.44	1	trans	CEACAM6	ENSG00000086548	CD Molecule	0.036	intron_variant	0.11					0	0	0	ARHGAP44, ELAC2	-	-	-	ng/mL
CFH	P08603	1	196675861	rs6695321	A	G	2.37e-07	0.0013	-0.081	-41.57	1	cis	CFH	ENSG00000000971	Secreted	0.072	intron_variant	0.38	Sun 2018 - Suhre 2017				1	1	1					ug/mL
CFHR1	Q03591	1	196822368	rs60642321	A	G	2.5e-40	0	-0.634	-1491.86	1	cis	CFHR1	ENSG00000244414	Secreted	0.535	downstream_gene_variant	0.2	Deming 2016				0	0	0					ug/mL
CFHR1	Q03591	1	196855689	rs7413610	G	A	4.16e-09	0	0.091	253.51	2	cis	CFHR1	ENSG00000244414	Secreted	0.009	downstream_gene_variant	0.19	Deming 2016	rs800292	29212897	Matrix metalloproteinase-8 levels	0	0	0					ug/mL
cFib	P02751	2	216242917	rs1132741	T	A	3.54e-43	0	0.802	27.31	1	cis	FN1	ENSG00000115414	Secreted	0.451	synonymous_variant	0.26	Suhre 2017				1	1	0					ug/mL
CTSB	P07858	8	11702840	rs1736081	T	G	2.7e-10	0	0.235	12.42	1	cis	CTSB	ENSG00000164733	Enzyme	0.12	intron_variant	0.25	Sun 2018 - Suhre 2017	rs2740594	28892059	'Parkinson''s disease'	1	0	0					ng/mL
Cystatin_B	P04080	21	45201832	rs35285321	G	A	2.06e-21	0	-0.351	-6.51	1	cis	CSTB	ENSG00000160213	Enzyme	0.271	upstream_gene_variant	0.31	Zhong 2020				1	1	0					ng/mL
Cystatin_C	P01034	20	23622880	rs2405367	G	A	4.68e-06	0.0107	-0.066	-44.58	1	cis	CST3	ENSG00000101439	Enzyme	0.028	upstream_gene_variant	0.21	Suhre 2017 - Deming 2016	rs911119	20383146	Chronic kidney disease	1	1	0					ng/mL
DBH	P09172	9	136502328	rs2519143	G	A	1.96e-21	0	-0.748	-3.02	1	cis	DBH	ENSG00000123454	Enzyme	0.226	intron_variant	0.21					0	1	0					ng/mL
DBH	P09172	9	136581720	rs10117852	C	T	9.06e-08	0.00222	0.22	0.88	2	cis	DBH	ENSG00000123454	Enzyme	0.032	downstream_gene_variant	0.21					0	1	0					ng/mL
DKK_1	O94907	10	54415687	rs12251299	C	T	6e-06	0.0133	0.255	0.06	1	cis	DKK1	ENSG00000107984	Secreted	0.036	downstream_gene_variant	0.12	Sun 2018	rs7099953	28869591	Heel bone mineral density	0	0	0					ng/mL
E_Cad	P12830	1	49206417	rs492602	A	G	1.41e-10	0.0243	-0.163	-352.63	1	trans	CDH1	ENSG00000039068	CD Molecule	0.095		0.43		rs679574	26974007	'Chronic inflammatory diseases (ankylosing spondylitis, Crohn's disease, psoriasis, primary sclerosing cholangitis, ulcerative colitis) (pleiotropy)'	0	1	0	FUT2, SEC1P, MAMSTR, NTN5	-	-	-	ng/mL
E_Cad	P12830	9	136155000	rs635634	C	T	3.72e-10	0.02	-0.172	-393.41	2	trans	CDH1	ENSG00000039068	CD Molecule	0.073		0.21		rs495828	29212778	Coronary artery disease	0	1	0	ABO	-	-	-	ng/mL
E_Selectin	P16581	9	136141870	rs2519093	C	T	4.37e-20	0	-0.386	-3.14	1	trans	SELE	ENSG00000007908	CD Molecule	0.227		0.21	Sun 2018 - Suhre 2017 - Deming 2016	rs495828	29212778	Coronary artery disease	1	0	0	ABO	1	-	-	ng/mL
EGF	P01133	4	110894449	rs17253063	A	G	1.38e-07	0.0006	0.131	36.08	1	cis	EGF	ENSG00000138798	Cytokine	0.059	intron_variant	0.36	Sun 2018	rs28629923	30595370	White blood cell count	1	1	0					pg/mL
ENA_78	P42830	4	74856663	rs187080	C	T	2.23e-14	0	0.528	1.95	1	cis	CXCL5	ENSG00000163735	Cytokine	0.125	downstream_gene_variant	0.09	Deming 2016				1	0	0					ng/mL
Endostatin	P39060	21	46902180	rs12482563	T	C	3.93e-06	0.01	-0.078	-4.23	1	cis	COL18A1	ENSG00000182871	ECM	0.038	intron_variant	0.31	Sun 2018				1	1	0					ng/mL
Eotaxin_2	O00175	7	75490752	rs7799486	C	G	9.86e-32	0	0.579	324.37	1	cis	CCL24	ENSG00000106178	Cytokine	0.198	upstream_gene_variant	0.28					1	0	0					pg/mL
Eotaxin_2	O00175	7	75463505	rs10755885	G	A	1.53e-17	0	0.441	332.16	2	cis	CCL24	ENSG00000106178	Cytokine	0.235	upstream_gene_variant	0.1		rs6467885	27863252	Neutrophil percentage of granulocytes	1	0	0					pg/mL
ErbB3	P21860	3	186445052	rs2304456	T	G	4.97e-10	0.0464	0.324	0.19	1	trans	ERBB3	ENSG00000065361	Kinases	0.098		0.11					1	1	0	KNG1	1	-	-	ng/mL
FAS	P25445	10	90752343	rs3781204	C	T	2.57e-06	0.00597	0.242	6.06	1	cis	FAS	ENSG00000026103	CD Molecule	0.046	intron_variant	0.11	Sun 2018				1	1	1					ng/mL
FAS	P25445	9	136137065	rs687621	A	G	3.13e-10	0.036	0.186	2.79	1	trans	FAS	ENSG00000026103	CD Molecule	0.084		0.36					1	1	1	ABO	1	-	-	ng/mL
Fetuin_A	P02765	3	186335941	rs2070633	C	T	8.78e-18	0	-0.143	-147.37	1	cis	AHSG	ENSG00000145192	Secreted	0.185	intron_variant	0.48	Sun 2018 - Suhre 2017 - Deming 2016				1	1	0					ug/mL
Ficolin_3	O75636	1	27710876	rs2504780	T	A	3.08e-10	0	-0.231	-3.79	1	cis	FCN3	ENSG00000142748	Secreted	0.064	upstream_gene_variant	0.11		rs2504776	30578418	Systolic blood pressure	1	1	1					ug/mL
Galectin_3	P17931	14	55610242	rs6573005	C	A	1.02e-08	0	-0.193	-1.22	1	cis	LGALS3	ENSG00000131981	Secreted	0.083	intron_variant	0.4	Suhre 2017	rs8011288; rs6573020	30595370; 30595370	Red cell distribution width; Eosinophil counts	1	0	0					ng/mL
GDF_15	Q99988	19	18497903	rs1227731	G	A	3.64e-13	0	0.209	0.07	1	cis	GDF15	ENSG00000130513	Cytokine	0.075	intron_variant	0.16	Sun 2018	rs1054564	22997280	Growth differentiation factor-15 levels	1	0	0					ng/mL
Haptoglobin	P00738	16	72042825	rs3213423	G	T	9.74e-07	0.00293	0.284	0.34	1	cis	HP	ENSG00000257017	Enzyme	0.083	upstream_gene_variant	0.25	Sun 2018 - Suhre 2017 - Deming 2016				1	0	0					mg/mL
Haptoglobin	P00738	16	72069966	rs79635500	T	C	3.66e-06	0.0214	0.336	0.41	2	cis	HP	ENSG00000257017	Enzyme	0.053	upstream_gene_variant	0.11	Sun 2018 - Suhre 2017 - Deming 2016				1	0	0					mg/mL
HCC_4	O15467	17	34306106	rs10445391	A	G	1.07e-28	0	-0.76	-3.32	1	cis	CCL16	ENSG00000161573	Cytokine	0.254	intron_variant	0.08	Sun 2018 - Suhre 2017 - Deming 2016				0	0	0					ng/mL
IGFBP_2	P18065	2	217500640	rs9341102	G	A	3.85e-06	0.01	0.168	19.31	1	cis	IGFBP2	ENSG00000115457	Secreted	0.04	intron_variant	0.27					0	0	0					ng/mL
IGFBP_3	P17936	7	45960645	rs2854746	G	C	1.94e-07	0.00113	-0.097	-255.71	1	cis	IGFBP3	ENSG00000146674	Secreted	0.057	missense_variant	0.44	Sun 2018 - Suhre 2017	rs11977526	27618448	Systolic blood pressure	0	0	0					ng/mL
IL_18	Q14116	11	112051169	rs2115763	A	T	1.5e-06	0.004	0.143	32.09	1	cis	IL18	ENSG00000150782	Cytokine	0.042	upstream_gene_variant	0.32					1	0	0					pg/mL
IL_1RI	P14778	10	9998280	rs4749923	G	C	2.82e-10	0.0425	-0.267	-203.65	1	trans	IL1R1	ENSG00000115594	CD Molecule	0.033		0.07					1	0	0	-	-	-	-	pg/mL
IL_1RII	P27930	2	102616995	rs7570441	G	A	2.61e-09	0	-0.126	-1.63	1	cis	IL1R2	ENSG00000115590	CD Molecule	0.09	intron_variant	0.4	Sun 2018				1	0	0					ng/mL
IL_2_receptor_alpha	P01589	10	6095928	rs12722497	C	A	5.18e-19	0	0.312	699	1	cis	IL2RA	ENSG00000134460	CD Molecule	0.178	intron_variant	0.1		rs12778662	30134952	Midgestational cytokine/chemokine levels (maternal genetic effect)	1	1	1					pg/mL
IL_2_receptor_alpha	P01589	10	6099045	rs2104286	T	C	7.65e-09	0	-0.114	-199.93	2	cis	IL2RA	ENSG00000134460	CD Molecule	0.07	intron_variant	0.24					1	1	1					pg/mL
IL_6r	P08887	1	154425456	rs12126142	G	A	1.4e-32	0	0.279	6.75	1	cis	IL6R	ENSG00000160712	CD Molecule	0.363	intron_variant	0.37	Sun 2018 - Suhre 2017 - Deming 2016	rs61812598	25340798	'Cerebrospinal fluid levels of Alzheimer''s disease-related proteins'	1	0	0					ng/mL
IL_6r	P08887	1	154430092	rs11265618	C	T	5.27e-08	0.00125	0.104	2.23	2	cis	IL6R	ENSG00000160712	CD Molecule	0.005	intron_variant	0.18	Sun 2018 - Suhre 2017 - Deming 2016				1	0	0					ng/mL
Kallikrein_5	Q9Y337	19	51456015	rs11553092	G	A	5.53e-15	0	0.238	0.89	1	cis	KLK5	ENSG00000167754	Enzyme	0.133	5_prime_UTR_variant	0.37					0	0	0					ng/mL
Kallikrein_5	Q9Y337	19	51480267	rs80056616	T	C	3.73e-06	0.02	-0.168	-0.75	2	cis	KLK5	ENSG00000167754	Enzyme	0.044	upstream_gene_variant	0.08					0	0	0					ng/mL
KLK_7	P49862	19	51468161	rs78353057	C	T	1.93e-06	0.00492	0.194	365.36	1	cis	KLK7	ENSG00000169035	Enzyme	0.023	downstream_gene_variant	0.06	Sun 2018 - Suhre 2017				0	0	0					pg/mL
Lp_a	P08519	6	160551093	rs4646272	T	G	7.62e-07	0.00246	0.937	232.77	1	cis	LPA	ENSG00000198670	Secreted	0.05	downstream_gene_variant	0.06	Deming 2016				0	0	0					ug/mL
Lp_a	P08519	6	161163074	rs783184	T	A	5.82e-06	0.0265	-0.397	-65.25	2	cis	LPA	ENSG00000198670	Secreted	0.043	upstream_gene_variant	0.28	Deming 2016				0	0	0					ug/mL
LRG1	P02750	19	4540703	rs34182375	C	T	5.46e-12	0	-0.142	-5.85	1	cis	LRG1	ENSG00000171236	Secreted	0.088	upstream_gene_variant	0.49					1	0	0					ug/mL
MCP_2	P80075	17	32647544	rs3138036	A	G	1.01e-05	0.0214	-0.2	-6.07	1	cis	CCL8	ENSG00000108700	Cytokine	0.038	intron_variant	0.13	Sun 2018 - Suhre 2017 - Deming 2016- Zhong 2020				1	0	0					pg/mL
MCP_4	Q99616	17	32542457	rs7350892	G	A	1.25e-05	0.0253	-0.145	-307.94	1	cis	CCL13	ENSG00000181374	Cytokine	0.035	upstream_gene_variant	0.22					1	0	0					pg/mL
MIF	P14174	22	24248781	rs5760103	G	A	1.69e-05	0.0343	0.19	0.1	1	cis	MIF	ENSG00000240972	Cytokine	0.033	downstream_gene_variant	0.23		rs6003958	26959369	S-phenylmercapturic acid levels in smokers	1	0	0					ng/mL
MIP_1_beta	P13236	17	34819750	rs8064426	G	A	3.6e-09	0	-0.37	-90.61	1	cis	CCL4	ENSG00000129277	Cytokine	0.089	downstream_gene_variant	0.13	Deming 2016	rs113877493	27989323	Macrophage inflammatory protein 1b levels	0	0	0					pg/mL
MMP_1	P03956	11	102697731	rs471994	G	A	4.76e-19	0	-0.402	-1.71	1	cis	MMP1	ENSG00000196611	Enzyme	0.148	upstream_gene_variant	0.36	Suhre 2017	rs573521	25340798	'Cerebrospinal fluid levels of Alzheimer''s disease-related proteins'	0	1	0					ng/mL
MMP_1	P03956	11	102673248	rs484915	A	T	1.8e-05	0.0468	0.11	0.38	2	cis	MMP1	ENSG00000196611	Enzyme	0.081	upstream_gene_variant	0.46	Suhre 2017				0	1	0					ng/mL
MMP_10	P09238	11	102650424	rs486055	C	T	7.31e-08	0.000426	-0.241	-0.32	1	cis	MMP10	ENSG00000166670	Enzyme	0.066	missense_variant	0.16	Sun 2018				0	0	0					ng/mL
MMP_3	P08254	11	102697121	rs7126392	A	G	1.35e-11	0	0.158	1.66	1	cis	MMP3	ENSG00000149968	Enzyme	0.063	downstream_gene_variant	0.48		rs573521	25340798	'Cerebrospinal fluid levels of Alzheimer''s disease-related proteins'	0	0	0					ng/mL
MMP_7	P09237	11	102397005	rs56857975	C	T	5.98e-07	0.00196	0.223	0.79	1	cis	MMP7	ENSG00000137673	Enzyme	0.069	intron_variant	0.06	Suhre 2017				1	0	0					ng/mL
MMP_7	P09237	11	102401661	rs11568818	T	C	6.03e-06	0.0267	-0.093	-0.34	2	cis	MMP7	ENSG00000137673	Enzyme	0.024	upstream_gene_variant	0.42	Suhre 2017	rs12285347	28139693	Prostate-specific antigen levels	1	0	0					ng/mL
MPIF_1	P55773	17	34326215	rs712048	C	A	5.02e-11	0	-0.237	-0.27	1	cis	CCL23	ENSG00000167236	Cytokine	0.111	downstream_gene_variant	0.12	Sun 2018 - Suhre 2017 - Deming 2016				0	0	0					ng/mL
MSLN	Q13421	16	810593	rs2235503	C	A	5.52e-15	0	0.336	16.38	1	cis	MSLN	ENSG00000102854	Secreted	0.146	upstream_gene_variant	0.17	Zhong 2020				0	0	0					nM
MSP	P26927	3	49690496	rs11709525	C	T	4.82e-27	0	-0.686	-187.1	1	cis	MST1	ENSG00000173531	Secreted	0.341	downstream_gene_variant	0.31	Suhre 2017	rs7632342; rs9836291; rs4625	27863252; 26192919; 26301688	Inflammatory bowel disease; Pediatric autoimmune diseases; Ulcerative colitis	0	0	0					ng/mL
MSP	P26927	3	49332815	rs17080505	G	C	5.59e-06	0.0281	-0.236	-37.32	2	cis	MST1	ENSG00000173531	Secreted	0.096	downstream_gene_variant	0.09	Suhre 2017				0	0	0					ng/mL
NT_proBNP	P16860	1	11919271	rs198389	A	G	4.64e-06	0.0109	0.27	57.59	1	cis	NPPB	ENSG00000120937	Secreted	0.047	upstream_gene_variant	0.4	Sun 2018	rs3753581; rs6668659	29912962; 29912962	Diastolic blood pressure x alcohol consumption interaction (2df test); Pulse pressure x alcohol consumption interaction (2df test)	0	0	0					pg/mL
Omentin	Q8WWA0	1	160846934	rs34067571	A	G	1.13e-21	0	0.301	50.35	1	cis	ITLN1	ENSG00000179914	Secreted	0.261	intron_variant	0.33		rs1333062; rs2297559	26974007; 26192919	'Chronic inflammatory diseases (ankylosing spondylitis, Crohn''s disease, psoriasis, primary sclerosing cholangitis, ulcerative colitis) (pleiotropy); Inflammatory bowel disease'	0	0	0					ng/mL
PARC	P55774	17	34389361	rs854469	A	G	2.45e-22	0	0.404	50.15	1	cis	CCL18	ENSG00000006074	Cytokine	0.193	upstream_gene_variant	0.13	Suhre 2017				0	0	0					ng/mL
PARC	P55774	17	34436532	rs1357365	G	A	1.71e-05	0.0476	0.138	15.47	2	cis	CCL18	ENSG00000006074	Cytokine	0.015	downstream_gene_variant	0.29	Suhre 2017				0	0	0					ng/mL
PECAM_1	P16284	9	136141870	rs2519093	C	T	3.79e-11	0.00833	-0.138	-11.32	1	trans	PECAM1	ENSG00000261371	CD Molecule	0.116		0.21	Sun 2018	rs495828	29212778	Coronary artery disease	0	0	0	ABO	-	-	-	ng/mL
PEDF	P36955	17	1670809	rs6502953	G	A	1.51e-07	0.000588	-0.092	-475.67	1	cis	SERPINF1	ENSG00000132386	Secreted	0.05	intron_variant	0.35	Sun 2018				1	1	0					ng/mL
PON_1	P27169	7	94937446	rs662	T	C	3.88e-08	0.000222	0.102	232.96	1	cis	PON1	ENSG00000005421	Enzyme	0.073	missense_variant	0.27		rs2057681	22982463	Paraoxonase activity	0	0	0					ng/mL
PON_1	P27169	7	94955528	rs757158	C	T	2.12e-09	0	0.09	207.22	2	cis	PON1	ENSG00000005421	Enzyme	0.065	upstream_gene_variant	0.41		rs854572	22982463	Paraoxonase activity	0	0	0					ng/mL
Progranulin	P28799	1	109817590	rs12740374	G	T	1.14e-22	0	-0.341	-4.35	1	trans	GRN	ENSG00000030582	Secreted	0.236	3_prime_UTR_variant	0.21	Sun 2018 - Suhre 2017	rs602633	29212778	Coronary artery disease	1	1	0	CELSR2	1	-	SORT1	ng/mL
PSP94	P08118	10	51549496	rs10993994	C	T	6.36e-44	0	-0.733	-8.93	1	cis	MSMB	ENSG00000138294	Secreted	0.453	upstream_gene_variant	0.39	Sun 2018 - Zhong 2020	rs3123078	19767753	Prostate cancer	0	0	0					ng/mL
RANTES	P13501	17	34226272	rs4796128	G	A	4.47e-07	0.002	-0.145	-2.28	1	cis	CCL5	ENSG00000161570	Cytokine	0.061	upstream_gene_variant	0.17	Suhre 2017				0	0	0					ng/mL
SAA	P0DJI8	11	18277116	rs10832912	G	C	1.78e-10	0	0.695	7834.04	1	cis	SAA1	ENSG00000173432	Secreted	0.07	upstream_gene_variant	0.21	Sun 2018 - Suhre 2017	rs4638289	21124955	Amyloid A serum levels	1	0	0					ng/mL
SHBG	P04278	17	7453919	rs12940684	T	C	4.05e-06	0.01	0.172	14.94	1	cis	SHBG	ENSG00000129214	Secreted	0.047	upstream_gene_variant	0.29		rs12150660	21998597	Testosterone levels	0	0	0					nmol/L
SP_D	P35247	10	81711067	rs7072378	C	G	8.52e-12	0	-0.413	-5.51	1	cis	SFTPD	ENSG00000133661	Secreted	0.108	upstream_gene_variant	0.14					1	0	0					ng/mL
SP_D	P35247	10	81758264	rs59092106	C	T	3.79e-07	0.00455	0.222	3.04	2	cis	SFTPD	ENSG00000133661	Secreted	0.073	upstream_gene_variant	0.38					1	0	0					ng/mL
ST2	Q01638	2	102941338	rs11676124	C	T	1.83e-18	0	0.247	0.98	1	cis	IL1RL1	ENSG00000115602	Secreted	0.175	intron_variant	0.36	Sun 2018 - Suhre 2017 - Zhong 2020				1	0	0					ng/mL
ST2	Q01638	2	102987459	rs6543124	T	A	1.39e-06	0.00923	-0.087	-0.28	2	cis	IL1RL1	ENSG00000115602	Secreted	0.014	downstream_gene_variant	0.37	Sun 2018 - Suhre 2017 - Zhong 2020	rs3771166	20860503	Asthma	1	0	0					ng/mL
TAFI	Q96IY4	13	46647537	rs9534309	C	G	3.18e-13	0	0.106	1.07	1	cis	CPB2	ENSG00000080618	Enzyme	0.128	intron_variant	0.34	Suhre 2017	rs1087	29378355	Thrombin-activatable fibrinolysis inhibitor levels	0	0	0					ug/mL
TARC	Q92583	16	57428474	rs28631231	C	T	1.29e-05	0.0265	0.362	0.1	1	cis	CCL17	ENSG00000102970	Cytokine	0.027	upstream_gene_variant	0.06	Sun 2018 - Suhre 2017				1	0	0					ng/mL
TATI	P00995	5	147189634	rs2082391	T	C	6.19e-09	0	0.158	1.61	1	cis	SPINK1	ENSG00000164266	Secreted	0.082	downstream_gene_variant	0.43					0	1	0					ng/mL
TECK	O15444	19	8121360	rs2032887	A	G	4.16e-40	0	0.62	190.37	1	cis	CCL25	ENSG00000131142	Cytokine	0.493	missense_variant	0.22	Sun 2018 - Suhre 2017				0	0	0					pg/mL
Tetranectin	P05452	3	45077458	rs8318	G	A	8.98e-35	0	-0.225	-3.62	1	cis	CLEC3B	ENSG00000163815	Secreted	0.433	3_prime_UTR_variant	0.41					1	0	0					ug/mL
TFR1	P02786	1	196821380	rs115094736	T	G	1.53e-28	0	-0.228	-0.64	1	trans	TFRC	ENSG00000072274	CD Molecule	0.322		0.2	Sun 2018				1	1	1	CFHR4	1	-	-	ug/mL
THP	P07911	16	20358248	rs9928003	A	C	4.55e-20	0	-0.367	-0.03	1	cis	UMOD	ENSG00000169344	Secreted	0.151	intron_variant	0.17	Deming 2016 - Zhong 2020	rs12917707	26831199	Glomerular filtration rate in non diabetics (creatinine)	0	1	0					ug/mL
THP	P07911	16	20400839	rs11864909	C	T	9.12e-06	0.0321	-0.111	-0.01	2	cis	UMOD	ENSG00000169344	Secreted	0.086	upstream_gene_variant	0.27	Deming 2016 - Zhong 2020	rs77924615	28452372	Glomerular filtration rate (creatinine)	0	1	0					ug/mL
TIE_2	Q02763	9	27212063	rs118155010	T	A	9.94e-08	0.000612	0.343	4.42	1	cis	TEK	ENSG00000120156	Kinases	0.079	intron_variant	0.05	Sun 2018 - Suhre 2017	rs2273720	25552591	Endothelial growth factor levels	0	1	0					ng/mL
TIMP_3	P35625	22	33159092	rs4821097	G	A	9.59e-20	0	0.526	5.65	1	cis	TIMP3	ENSG00000100234	Enzyme	0.348	upstream_gene_variant	0.25	Suhre 2017				1	1	0					ng/mL
TIMP_3	P35625	22	33183146	rs130553	A	G	7.86e-07	0.00667	0.183	1.87	2	cis	TIMP3	ENSG00000100234	Enzyme	0.041	upstream_gene_variant	0.26	Suhre 2017				1	1	0					ng/mL
TN_X	P22105	6	32014575	rs2856448	G	A	5.93e-36	0	0.674	52.77	1	cis	TNXB	ENSG00000168477	Secreted	0.607	upstream_gene_variant	0.48	Sun 2018	rs185819	28739976	Systolic blood pressure	0	1	0					ng/mL
TN_X	P22105	6	32021852	rs144654210	A	G	1.29e-12	0	0.349	22.84	2	cis	TNXB	ENSG00000168477	Secreted	0.009	upstream_gene_variant	0.08	Sun 2018				0	1	0					ng/mL
TRAIL_R3	O14798	19	44153100	rs4760	A	G	5.36e-12	0.002	-0.297	-2.66	1	trans	TNFRSF10C	ENSG00000173535	CD Molecule	0.119		0.16	Zhong 2020				1	0	0	PLAUR	1	1	-	ng/mL
Vaspin	Q8IW75	14	94993604	rs12434602	C	T	1.29e-14	0	0.786	175.01	1	cis	SERPINA12	ENSG00000165953	Secreted	0.136	upstream_gene_variant	0.21	Sun 2018				0	0	0					pg/mL
Vaspin	Q8IW75	14	94981535	rs8006968	T	A	2.35e-17	0	-0.677	-989.07	2	cis	SERPINA12	ENSG00000165953	Secreted	0.081	intron_variant	0.13	Sun 2018				0	0	0					pg/mL
VDBP	P02774	4	72618334	rs7041	C	A	1.07e-54	0	-0.561	-133.63	1	cis	GC	ENSG00000145321	Secreted	0.656	missense_variant	0.45		rs843005	29325163	Serum 25-Hydroxyvitamin D levels	0	0	0					ug/mL
VEGF	P15692	6	43925778	rs13206436	G	A	3.53e-21	0	-0.264	-40.39	1	cis	VEGFA	ENSG00000112715	Secreted	0.213	downstream_gene_variant	0.45	Sun 2018	rs7767396; rs4320361; rs4349809; rs9472168	27989323; 27989323; 27989323; 27989323	Interleukin-5 levels; Interleukin-7 levels; Interleukin-10 levels; Interleukin-13 levels	1	0	0					pg/mL
VEGFR_2	P35968	4	55979558	rs2305948	C	T	4.83e-06	0.0112	-0.121	-0.66	1	cis	KDR	ENSG00000128052	Kinases	0.048	missense_variant	0.11	Sun 2018 - Suhre 2017				0	0	0					ng/mL
VEGFR_3	P35916	5	179931672	rs17080370	A	G	1.89e-05	0.0371	-0.277	-7.87	1	cis	FLT4	ENSG00000037280	Kinases	0.042	downstream_gene_variant	0.1	Sun 2018				1	1	0					ng/mL
VEGFR_3	P35916	3	98380726	rs10804683	A	G	7.22e-15	0	0.309	9.12	1	trans	FLT4	ENSG00000037280	Kinases	0.111		0.49	Sun 2018 - Suhre 2017	rs10935478	30595370	White blood cell count	1	1	0	CPOX	-	-	-	ng/mL
YKL_40	P36222	1	203163367	rs7541061	C	A	2.62e-09	0	-0.205	-6.3	1	cis	CHI3L1	ENSG00000133048	Secreted	0.081	upstream_gene_variant	0.19	Sun 2018 - Zhong 2020	rs4950928	18403759	YKL-40 levels	1	0	0					ng/mL
