## Supplementary Table 4 for "Integrative genetic and immune cell analysis of plasma proteins in healthy donors identifies novel associations involving primary immune deficiency genes"

### Sheet: Legends
	Supplementary Table 4: Proteins with analysis-specific significant genetic association
Analysis	pQTL detected in the GWAS including cell fractions as covariates (CF+) or not (CF-)
interaction	Type of pQTL detected
dbsnp ID	dbsnp ID of the pQTL
GWAS p-value w/ CF	GWAS p-value accounting for cell fractions
SNP explained var w/ CF	CAR score of the SNP detected while accounting for cell fractions
GWAS p-value w/o CF	GWAS p-value not accounting for cell fractions
SNP explained var w/o CF	CAR score of the SNP detected while not correcting for cell fractions
Explained var CF	Summed CAR score of cell fractions in the GWAS correcting for cell fractions
Protein	Protein symbol
UniProt	UniProt ID
Gene	Gene symbol
Secreted	UniProt secreted annotation, 0:no, 1 yes
FDA	Protein is a FDA biomarker, 0:no, 1:yes
Immune related	Protein is related to immune functions, 0:no, 1:yes
OMIM	Protein is coded by a Mendelian disease gene, 0:no, 1:yes
MMDG	Protein is coded by a monogenic Mendelian disease gene, 0:no, 1:yes
PID gene	Protein is coded by a primary immundeficiency gene, 0:no, 1:yes
Platelets	P-value of association between the tested protein and platelet counts
Leucocytes	P-value of association between the tested protein and total leucocytes
Lymphocytes	P-value of association between the tested protein and total lymphocytes
Neutrophils	P-value of association between the tested protein and neutrophil count
Eosinophils	P-value of association between the tested protein and eosinophil count
Basophils	P-value of association between the tested protein and basophil count
Monocytes	P-value of association between the tested protein and monocyte count

### Sheet: SupTable4
Analysis	Interaction	dbsnp ID	GWAS p-value w/ CF	SNP explained var w/ CF	GWAS p-value w/o CF	SNP explained var w/o CF	Explained var CF	Protein	UniProt	Gene	Secreted	FDA	Immune related	OMIM	MMDG	PID gene	Platelets	Leucocytes	Lymphocytes	Neutrophils	Eosinophils	Basophils	Monocytes
CF+	cis	rs28631231	1.3e-05	0.0272	3.29e-05	-	0.05	TARC	Q92583	CCL17	1	0	1	0	0	0	0.00363	0.587	0.165	1	5.16e-05	0.629	0.704
CF+	cis	rs851612	1.5e-05	0.0429	0.00145	-	0.0076	CEACAM1	P13688	CEACAM1	1	0	1	0	0	0	1	1	1	1	1	1	1
CF+	trans	rs2322712	3e-10	0.0358	4.86e-07	-	0.1	CEACAM6	P40199	CEACAM6	0	0	0	0	0	0	0.333	2.59e-06	0.385	4.22e-06	1	0.00132	8.39e-05
CF-	cis	rs728544	0.00016	-	1.4e-06	0.041	0.0126	PRL	P01236	PRL	1	1	0	0	0	0	1	1	0.752	1	1	1	1
CF-	cis	rs3803800	3.2e-05	-	1.9e-06	0.0378	0.021	APRIL	O75888	TNFSF13	1	0	1	0	0	0	1	1	1	1	1	1	1
CF-	cis	rs28504386	3.95e-05	-	4.6e-06	0.0343	0.1446	Thrombospondin_1	P07996	THBS1	1	0	1	0	0	0	2.51e-14	0.415	0.67	0.746	1	1	0.655
CF-	cis	rs10048246	5.84e-05	-	5.2e-06	0.0285	0.034	TTR	P02766	TTR	1	1	0	1	1	0	1	0.0176	0.0976	0.109	1	1	1
CF-	cis	rs10080	2.65e-05	-	8e-06	0.0335	0.019	Neuropilin_1	O14786	NRP1	1	0	1	0	0	0	1	1	1	1	1	1	1
CF-	cis	rs78214445	6.5e-05	-	1.4e-05	0.022	0.041	Resistin	Q9HD89	RETN	1	0	1	1	0	0	1	0.0184	1	0.002	1	1	1
CF-	cis	rs1552513	0.00022	-	1.6e-05	0.0336	0.076	Hemopexin	P02790	HPX	1	1	1	0	0	0	0.00928	0.00593	1	0.000678	1	1	1
CF-	cis	rs597331	6.34e-05	-	1.8e-05	0.017	0.0034	Apo_B	P04114	APOB	1	1	0	1	1	0	1	0.201	1	0.547	1	1	1
CF-	cis	rs74836246	6.52e-05	-	2.65e-05	0.0231	0.059	Hepsin	P05981	HPN	0	0	0	0	0	0	0.131	1	0.994	1	1	0.096	1
CF-	trans	rs687621	2.72e-08	-	4.6e-11	0.0832	0.0112	vWF	P04275	VWF	1	1	0	1	1	0	1	1	1	1	0.903	1	1
