## Supplementary Table 5 for "Integrative genetic and immune cell analysis of plasma proteins in healthy donors identifies novel associations involving primary immune deficiency genes"

### Sheet: SupTable5
	Assay technology	# assayed proteins	# reported pQTLs	# proteins with pQTLs	covariates used for genetic association testing on discovery cohort	discovery cohort	data transformation for genetic testing	age	% females	replication cohort	age	% females	genotyping technology	# SNPs tested	doi
Sun et al, 2018	DNA aptamer binding (SOMAscan)	2994	1927	1478	age, sex, processing time, PC1, 2 & 3 of ancestry	2731 healthy individuals from the INTERVAL study	rank inverse normalized	43.6 +/- 14.3 (mean +/- sd)	0.484	831 healthy individuals from the INTERVAL study	44.1 +/- 14.2 (mean +/- sd)	0.505	Affymetrix Axiom UK Biobank genotyping array	10’572’788	10.1038/s41586-018-0175-2
Suhre et al, 2017	DNA aptamer binding (SOMAscan)	1124	539	284	age, sex, BMI	1000 individuals from the KORA study	inverse normalized	32-81 years old at sampling	0.516	338 individuals from the QMDiab case control (Type 2 Diabetes) study	23-71 years old at sampling	0.493	Affymetrix Axiom array	509’946	10.1038/ncomms14357
Deming et al, 2016	ImmunoAssay (Myriad RBM)	146	56	47	age, sex, Alzheimer disease status, PC1 & 2 of ancestry	124 Alzheimer Disease (AD) and 188 controls from the KADRC cohort; 434 AD cases and 72 controls from the ADNI cohort	log transformed	76.36 years old +/- 7.66 years (mean +/- sd)	0.465	-	-	-	Illumina Human610-Quad BeadChip	5’815’690	10.1038/srep18092
